# Genome-Wide Association Study Identifies Novel Genetic Variants Associated with Widespread Pain in the UK Biobank (N=172,230)

**DOI:** 10.1101/2024.05.16.24307395

**Authors:** Qi Pan, Tengda Cai, Yiwen Tao, Roger Compte, Maryam Kazemi Naeini, Mainul Haque, Tania Dottorini, Frances M.K. Williams, Weihua Meng

## Abstract

**Objectives:** Widespread pain is a hallmark characteristic of fibromyalgia, commonly affecting older individuals. This study aimed to identify novel genetic variants associated with widespread pain by utilizing the extensive UK Biobank dataset.

**Methods:** We conducted a primary genome-wide association study (GWAS) using a novel definition of widespread pain, defined as pain experienced all over the body during the past month. Sex-stratified GWAS analysis approach was also performed to analyze the impact of sex on widespread pain.

**Results:** The primary GWAS identified one novel significant genetic locus (rs34691025, *p* = 1.76 × 10^-8^) on chromosome 5q13.2 within the *ARHGEF28* gene and several loci that approached genome-wide significance. The sex-stratified GWAS outputs revealed biological difference widespread pain between males and females, with a novel locus identified in the female-specific analysis within the *LRMDA* gene on chromosome 10. Genetic Correlation analysis demonstrated significant genetic correlations between widespread pain and other phenotypes, including joint disorders and spondylosis. The PheWAS revealed associations between the significant genetic variants with hearing disorders and cardiovascular diseases.

**Conclusions:** Our study advances the understanding of the genetic factors contributing to widespread pain, highlighting notable differences between males and females and identifying a novel genetic locus associated with this condition.
