## Supplementary Table 1 for "Genome-Wide Association Study Identifies Novel Genetic Variants Associated with Widespread Pain in the UK Biobank (N=172,230)"

### Sheet: Supplementary Table 1
uniqID	rsID	chr	pos	non_effect_allele	effect_allele	MAF	gwasP	beta	se	r2	IndSigSNP	GenomicLocus	nearestGene	dist	func	CADD	RDB	minChrState	commonChrState	posMapFilt	eqtlMapFilt	ciMapFilt
5:73176396:A:G	rs35588745	5	73176396	G	A	0.1462	2.64e-06	0.00362734	0.000772324	0.681735	rs34691025	1	ARHGEF28	0	intronic	4.318	6	4	15	1	0	0
5:73178796:G:T	rs11959702	5	73178796	T	G	0.2014	1.77e-08	0.00384214	0.000682084	1	rs34691025	1	ARHGEF28	0	intronic	3.086	7	4	15	1	0	0
5:73180281:A:G	rs34691025	5	73180281	G	A	0.2011	1.76e-08	0.00384288	0.000682025	1	rs34691025	1	ARHGEF28	0	intronic	1.807	5	4	15	1	0	0
5:73180608:G:T	rs377632600	5	73180608	G	T	0.197	2.74e-08	0.00382038	0.000687424	0.988225	rs34691025	1	ARHGEF28	0	intronic	1.504	7	4	15	1	0	0
5:73184634:A:G	rs71636094	5	73184634	G	A	0.1472	3.16e-06	0.00359255	0.000770883	0.683561	rs34691025	1	ARHGEF28	0	intronic	2.134	7	4	15	1	0	0
5:73185504:A:G	rs729272	5	73185504	G	A	0.1987	2.89e-08	0.00382338	0.000689184	0.979371	rs34691025	1	ARHGEF28	0	intronic	2.927	6	4	15	1	0	0
5:73185979:C:G	rs746737	5	73185979	G	C	0.1454	4.52e-06	0.00356656	0.000777754	0.670336	rs34691025	1	ARHGEF28	0	intronic	1.712	5	4	15	1	0	0
5:73187503:C:G	rs6453030	5	73187503	C	G	0.1984	3.3e-08	0.00380785	0.000689214	0.980568	rs34691025	1	ARHGEF28	0	intronic	1.78	5	4	15	1	0	0
5:73187660:A:C	rs6453031	5	73187660	C	A	0.144	5.4e-06	0.00354564	0.0007795	0.665059	rs34691025	1	ARHGEF28	0	intronic	0.039	7	4	15	1	0	0
