## Supplementary Table 2 for "Genome-Wide Association Study Identifies Novel Genetic Variants Associated with Widespread Pain in the UK Biobank (N=172,230)"

### Sheet: genes
Gene Set	N genes	Beta	Beta STD	SE	P	Pbon
GOMF_POLYSOME_BINDING	6	1.3731	0.024267	0.36727	9.2832e-05	1
PETRETTO_HEART_MASS_QTL_CIS_DN	29	0.56083	0.021779	0.15961	0.0002214	1
GOMF_ALCOHOL_BINDING	85	0.3245	0.021542	0.093147	0.00024783	1
STARK_HYPPOCAMPUS_22Q11_DELETION_DN	22	0.71781	0.024283	0.21257	0.00036734	1
GOCC_SEC61_TRANSLOCON_COMPLEX	4	1.1995	0.01731	0.36724	0.00054597	1
REACTOME_APOPTOTIC_CLEAVAGE_OF_CELLULAR_PROTEINS	35	0.44239	0.01887	0.14161	0.00089334	1
GOBP_PYRIMIDINE_NUCLEOBASE_BIOSYNTHETIC_PROCESS	7	1.0762	0.020544	0.35048	0.0010696	1
REACTOME_APOPTOTIC_EXECUTION_PHASE	49	0.36543	0.018436	0.11907	0.0010757	1
AMIT_SERUM_RESPONSE_120_MCF10A	63	0.32725	0.018714	0.10866	0.0013014	1
GOBP_MEMBRANE_REPOLARIZATION_DURING_ATRIAL_CARDIAC_MUSCLE_CELL_ACTION_POTENTIAL	5	1.3215	0.021321	0.44448	0.0014762	1
